# Prognostic significance of AI-identified markers for isoniazid resistance in Mycobacterium tuberculosis

**DOI:** 10.1101/2023.11.29.23299121

**Authors:** Siavash Valafar, Aram Valafar

## Abstract

Antibiotic resistance in tuberculosis (TB), a disease that kills 1.5 million people annually, is a great concern. The emergence of drug resistance in *M. tuberculosis*, the obligate pathogen of TB seems to follow an order. In most cases resistance to isoniazid (INH) emerges first, followed by rifampicin, then either pyrazinamide or ethambutol, and finally followed by resistance to second-line drugs. Prevention of emergence of INH resistance can go a long way to prevent the emergence of resistance to other drugs. In this manuscript we present the prognostic value of specific mutations in the hope that resistance can be e predicted and hence avoided. Here we present evidence that resistance to INH follows a stepwise evolutionary trajectory in most cases. This information can therefore be used to predict and avoid INH resistance. In our approach, we used genomic and phenotypic data from over 16,000 samples collected by two large databases, the TB Portals and the CRyPTIC consortium. We used a deep learning neural network model to identify promising mutations using the TB Portal data. We then tested the prognostic value of the identified mutations using the CRyPTIC consortium data. In this manuscript, we estimate a prognostic accuracy of 73% for correctly predicting the emergence of three canonical INH resistance mutations (katG315, inhA-15, and inhA-8) by using two prognostic markers. Additional time course samples and analysis will undoubtedly uncover prognostic markers for other evolutionary trajectories that lead to resistance.
