## Supplementary Table ST1 for "Prognostic significance of AI-identified markers for isoniazid resistance in Mycobacterium tuberculosis"

### Sheet: Sheet2
ahpc g-88a	Supplemental Table ST1: List of mutations included in Deep Neural model training.
katG 1087 indel
inhA S94A
fabG g-17t
katG R463L
ndha M325T
Rv2752c A520A
Rv2752c H491Y
ndhA a-66g
katG L164P
katG 2006 indel
ahpc t-89o
katG L336M
Rv1258c 581_indel
msha A187V
ndha -72 indel
Rv1258c G195D
Rv2752c D230
ndha Q57!
ndha G391R
mshA A58A
katG 473
Rv2752c L355O
Rv2752c L355L
ahpC L191F
inhA G3O
mshA D7D
mshA N111S
Rv2752c P553S
Rv2752c R391R
fabG1 P11P
ndh V18A
Rv2752c R65S
Rv2752c P123L
ndh A371V
katG L514P
ndhA E184E
katG D72D
kkatG A106V
fabG1 S144S
ndh S374S
ndh g-70t
ndhA 1022_indel
Rv12558c D23V
katG V1V
Rv1258C P398A
katG V581V
katG G699R
Rv1258c E243A
